# Genetic Variants in Carbohydrate Digestive Enzyme and Transport Genes Associated with Risk of Irritable Bowel Syndrome

**DOI:** 10.1101/2023.09.20.23295800

**Authors:** Hyejeong Hong, Katharina V. Schulze, Ian E. Copeland, Manasa Atyam, Kendra Kamp, Neil A. Hanchard, John Belmont, Tamar Ringel-Kulka, Margaret Heitkemper, Robert J. Shulman

**Author notes:** Corresponding author: Hyejeong Hong University of Pennsylvania, School of Nursing Department of Biobehavioral Health Sciences Claire M. Fagin Hall 418 Curie Boulevard, Room 335 Philadelphia, PA 19104 – 4217, USA.

## Abstract

Irritable Bowel Syndrome (IBS) is characterized by abdominal pain and alterations in bowel pattern, such as constipation (IBS-C), diarrhea (IBS-D), or mixed (IBS-M). Since malabsorption of ingested carbohydrates (CHO) can cause abdominal symptoms that closely mimic those of IBS, identifying genetic mutations in CHO digestive enzymes associated with IBS symptoms is critical to ascertain IBS pathophysiology. Through candidate gene association studies, we identify several common variants in *TREH*, *SI, SLC5A1* and *SLC2A5* that are associated with IBS symptoms. By investigating rare recessive Mendelian or oligogenic inheritance patterns, we identify case-exclusive rare deleterious variation in known disease genes (*SI, LCT, ALDOB,* and *SLC5A1)* as well as candidate disease genes (*MGAM* and *SLC5A2),* providing potential evidence of monogenic or oligogenic inheritance in a subset of IBS cases. Finally, our data highlight that moderate to severe IBS-associated gastrointestinal symptoms are often observed in IBS cases carrying one or more of deleterious rare variants.
