## Supplemental Table 2 for "Genetic Variants in Carbohydrate Digestive Enzyme and Transport Genes Associated with Risk of Irritable Bowel Syndrome"

### Sheet: Sheet1
S. Table 2. Rome II and III Questionnaire for IBS symptom evaluation
Rome II questionnaire: Adult
Abdominal pain frequency	Scale
A1. In the last year have you had discomfort or pain in your belly or abdomen?	(0) Not at all or rarely
	(1) Occasionally
	(2) Often
	(3) Very often
	(4) Almost always
Diarrhea frequency
A13. In the last year, did you have looser bowl movements (stool) than usual when this discomfort or pain began?	(0) Not at all or rarely
	(1) Occasionally
	(2) Often
	(3) Very often
	(4) Almost always
Constipation frequency
A14. In the last year, did you have harder bowl movements (stool) than usual when this discomfort or pain began?	(0) Not at all or rarely
	(1) Occasionally
	(2) Often
	(3) Very often
	(4) Almost always
Bloating or distension frequency
B7. In the last year, have you had the feeling of abdominal fullness or bloating or swelling?	(0) Not at all or rarely
	(1) Occasionally
	(2) Often
	(3) Very often
	(4) Almost always
Rome III questionnaire: Children 4 years of age and older
Abdominal pain frequency
In the last 2 months, how often did your child have pain or an uncomfortable feeling in the upper abdomen above the belly button?	(0) Never
In the last 2 months, how often did your child have a belly ache or pain in the area around or below the belly button?	(1) 1 to 3 times a month
Diarrhea frequency	(2) Once a week
	(3) Several times a week
	(4) Every day
Diarrhea frequency
In the last 2 months, when your child hurt or felt uncomfortable how often were your child’s poops softer and more mushy or watery than usual?	(0) Never
	(1) Once in a while
	(2) Sometimes
	(3) Most of the time
	(4) Always
Constipation frequency
In the last 2 months, when your child hurt or felt uncomfortable, how often were your child’s poops harder or lumpier than usual?	(0) Never
	(1) Once in a while
	(2) Sometimes
	(3) Most of the time
	(4) Always
Bloating or distension frequency
In the last 2 months, when your child hurt or felt uncomfortable, how often did your child feel bloated in the belly?	(0) Never
	(1) Once in a while
	(2) Sometimes
	(3) Most of the time
	(4) Always
Rome III questionnaire: Children 10 years of age and older
Abdominal pain frequency
In the last 2 months, how often did you have pain or an uncomfortable feeling in the upper abdomen above the belly button?	(0) Never
In the last 2 months, how often did you have a belly ache or pain in the area around or below the belly button?	(1) 1 to 3 times a month
	(2) Once a week
	(3) Several times a week
	(4) Every day
Diarrhea frequency
In the last 2 months, when you hurt or felt uncomfortable, how often were your poops softer and more mushy or watery than usual?	(0) Never
	(1) Once in a while
	(2) Sometimes
	(3) Most of the time
	(4) Always
Constipation frequency
In the last 2 months, when you hurt or felt uncomfortable, how often were your poops harder or lumpier than usual?	(0) Never
	(1) Once in a while
	(2) Sometimes
	(3) Most of the time
	(4) Always
Bloating or distension frequency
In the last 2 months, when you hurt or felt uncomfortable, how often did you feel bloated in your belly?	(0) Never
	(1) Once in a while
	(2) Sometimes
	(3) Most of the time
	(4) Always
